# Disease Triangle Dynamics of Coccidioidomycosis in Northern Arizona

**DOI:** 10.1101/2021.06.24.21258773

**Authors:** Heather L. Mead, Dan Kollath, Marcus de Melo Teixeira, Chandler C. Roe, Paul K. Keim, Carmel Plude, Joel Terriquez, Nivedita Nandurkar, Chelsea Donohoo, Brettania L.W. O’Connor, Bridget M. Barker

**Affiliations:** Pathogen and Microbiome Institute, Northern Arizona University, Flagstaff, AZ. 86011. U.S.A; Translational Genomics Research Institute (TGen), Phoenix and Flagstaff, AZ. USA; Faculty of Medicine, University of Brasilia, Brasilia. Brazil; Northern Arizona Healthcare, Flagstaff, AZ. 86001. U.S.A; Coconino County Health Department, Flagstaff, AZ. 86004. U.S.A; Department of Health Sciences Northern Arizona University, Flagstaff, AZ. 86011. U.S.A

**Keywords:** coccidioidomycosis, Valley fever, disease triangle, fungal infection, diseases of southwestern united states, endemic fungi, Northern Arizona

## Abstract

*Coccidioides* species are the etiological agent of Valley fever (Vf). Disease ranges from pneumonia to extrapulmonary infection. If diagnosis is delayed or missed, the risk of severe disease increases. We investigate the disease triangle (intersection of pathogen, host, and environment) of Vf in Northern Arizona, where the risk of acquiring the disease is lower but prevalent and rising. We inspect reported and hospitalized cases of VF hosts. Then assess pathogen origin by comparing Northern Arizona clinical isolates to isolates from other regions. Lastly, we survey Northern Arizona soils for evidence of *Coccidioides*. We found that cases of Vf are increasing some requiring hospitalization. The Northern Arizona *Coccidioidies* isolates were genetically related to Southern Arizona populations. However, we detected *Coccidioides* DNA in Northern Arizona soils. We expect that cases will continue to increase and suggest increased awareness and screening for the disease is crucial to limit severe illness in Northern Arizona.

**Article Summary Line:** Our work is the first description of the Valley fever disease triangle in Northern Arizona, which considers the complex interaction between host, pathogen and environment in the region. Our data suggests that the prevalence of diagnosed cases is rising in the region, some of which are extreme enough to necessitate hospitalization. We present the first evidence of *Coccidioides* spp. in Northern Arizona soils, suggesting that the pathogen is maintained in the local environment. Until disease prevention is an achievable option via vaccination, we anticipate that incidence of Valley fever will rise in the area. Therefore, enhanced disease awareness and screening for the coccidioidomycosis is vital to the communities of Northern Arizona.
