## supplemental table 1 for "Disease Triangle Dynamics of Coccidioidomycosis in Northern Arizona"

### Sheet: Isolates Supplemental x
Sample ID	Sample Location		Sex	Race
Flagstaff 1	Tissue/Lung	DISORDERS OF LUNG	Female	American Indian or Alaska Native
Flagstaff 2	Sputum	HIV, PNEUMONIA, HYPOXIA	Male	American Indian or Alaska Native
Flagstaff 3	Pleural Fluid	SBP, pulmonray cocci	Female	American Indian or Alaska Native
Flagstaff 4	Broch Wash/Lung R	SEPSIS/NEW ONSET RENAL FAILURE , disemminae cocci to left ankle and in lungs not in brain, pneumocystis CMV , Cdiff diarrhea	Male	American Indian or Alaska Native
Flagstaff 5	Tissue/Lung R	PNEUMOTHORAX	Male	White
Flagstaff 6	Pleural Fluid	CAP	Male	American Indian or Alaska Native
Flagstaff 7	Tissue/Lung R	PULM COCCI	Female	American Indian or Alaska Native
