## Supplemental Table 2 for "Disease Triangle Dynamics of Coccidioidomycosis in Northern Arizona"

### Sheet: Sheet1
Location	County	Longitiute	Latitude	Sample ID	Date Collected	MetaData	CDX	ENV
Two Guns	Navajo	-111.094	35.1153	1a	2020-10-28	rock wall burrow	Neg	Neg
Two Guns	Navajo	-111.094	35.1153	1b	2020-10-28	rock wall burrow	Neg	Neg
Two Guns	Navajo	-111.094	35.1153	2a	2020-10-28	S. canyon under tree	Neg	Neg
Two Guns	Navajo	-111.094	35.1153	2b	2020-10-28	S. canyon under tree	Neg	Neg
Two Guns	Navajo	-111.094	35.1153	3a	2020-10-28	S. canyon	Neg	Neg
Two Guns	Navajo	-111.094	35.1153	3b	2020-10-28	S. canyon	Neg	Neg
Two Guns	Navajo	-111.094	35.1153	4a	2020-10-28	Poop Tower	Neg	Neg
Two Guns	Navajo	-111.094	35.1153	4b	2020-10-28	Poop Tower	Neg	Neg
Two Guns	Navajo	-111.094	35.1153	5a	2020-10-28	Latrene	Neg	Neg
Two Guns	Navajo	-111.094	35.1153	5b	2020-10-28	Latrene	Neg	Neg
Two Guns	Navajo	-111.094	35.1153	6a	2020-10-28	Latrene	Neg	Neg
Two Guns	Navajo	-111.094	35.1153	6b	2020-10-28	Latrene	Neg	Neg
Two Guns	Navajo	-111.094	35.1153	7a	2020-10-28	West canyon rock burrow	Neg	Neg
Two Guns	Navajo	-111.094	35.1153	7b	2020-10-28	West canyon rock burrow	Neg	Neg
Two Guns	Navajo	-111.094	35.1153	8a	2020-10-28	West canyon rock burrow	39.325	Neg
Two Guns	Navajo	-111.094	35.1153	8b	2020-10-28	West canyon rock burrow	Neg	Neg
Two Guns	Navajo	-111.094	35.1153	9a	2020-10-28	West canyon rock burrow	Neg	Neg
Two Guns	Navajo	-111.094	35.1153	9b	2020-10-28	West canyon rock burrow	Neg	Neg
Two Guns	Navajo	-111.094	35.1153	10a	2020-10-28	Cave Entrance Burrow	Neg	Neg
Two Guns	Navajo	-111.094	35.1153	10b	2020-10-28	Cave Entrance Burrow	Neg	Neg
Two Guns	Navajo	-111.094	35.1153	11a	2020-10-28	Cave Entrance Burrow	Neg	Neg
Two Guns	Navajo	-111.094	35.1153	11b	2020-10-28	Cave Entrance Burrow	38.598	Neg
Two Guns	Navajo	-111.094	35.1153	12a	2020-10-28	Cave Entrance Burrow	Neg	Neg
Two Guns	Navajo	-111.094	35.1153	12b	2020-10-28	Cave Entrance Burrow	Neg	Neg
Two Guns	Navajo	-111.094	35.1153	13a	2020-10-28	burrow	Neg	Neg
Two Guns	Navajo	-111.094	35.1153	13b	2020-10-28	burrow	Neg	Neg
Two Guns	Navajo	-111.094	35.1153	14a	2020-10-28	burrow	Neg	Neg
Two Guns	Navajo	-111.094	35.1153	14b	2020-10-28	burrow	Neg	Neg
Two Guns	Navajo	-111.094	35.1153	15a	2020-10-28	burrow	Neg	Neg
Two Guns	Navajo	-111.094	35.1153	15b	2020-10-28	burrow	Neg	Neg
Two Guns	Navajo	-111.094	35.1153	16a	2020-10-28	burrow	Neg	Neg
Two Guns	Navajo	-111.094	35.1153	16b	2020-10-28		Neg	Neg
E Hol	Apache	-109.88	35.0108	1a	2020-10-28	cliff	Neg	Neg
E Hol	Apache	-109.88	35.0108	1b	2020-10-28	cliff	Neg	Neg
E Hol	Apache	-109.88	35.0108	2a	2020-10-28	cliff burrow	Neg	Neg
E Hol	Apache	-109.88	35.0108	2b	2020-10-28	cliff burrow	Neg	Neg
E Hol	Apache	-109.88	35.0108	3a	2020-10-28	cliff burrow	Neg	Neg
E Hol	Apache	-109.88	35.0108	3b	2020-10-28	cliff burrow	Neg	Neg
E Hol	Apache	-109.88	35.0108	4a	2020-10-28	cliff burrow	Neg	Neg
E Hol	Apache	-109.88	35.0108	4b	2020-10-28	cliff burrow	Neg	Neg
E Hol	Apache	-109.88	35.0108	5a	2020-10-28	cliff burrow	35.419	38.403
E Hol	Apache	-109.88	35.0108	5b	2020-10-28	cliff burrow	Neg	Neg
E Hol	Apache	-109.88	35.0108	6a	2020-10-28	rock wall burrow	38.448	Neg
E Hol	Apache	-109.88	35.0108	6b	2020-10-28	rock wall burrow	Neg	Neg
E Hol	Apache	-109.88	35.0108	7a	2020-10-28	rock wall burrow	Neg	Neg
E Hol	Apache	-109.88	35.0108	7b	2020-10-28	rock wall burrow	Neg	Neg
E Hol	Apache	-109.88	35.0108	8a	2020-10-28	burrow	Neg	37.481
E Hol	Apache	-109.88	35.0108	8b	2020-10-28	burrow	Neg	Neg
E Hol	Apache	-109.88	35.0108	9a	2020-10-28	wash	Neg	Neg
E Hol	Apache	-109.88	35.0108	9b	2020-10-28	wash	Neg	Neg
E Hol	Apache	-109.88	35.0108	10a	2020-10-28	burrow	Neg	Neg
E Hol	Apache	-109.88	35.0108	10b	2020-10-28	burrow	Neg	37.742
E Hol	Apache	-109.88	35.0108	11a	2020-10-28	wash	Neg	Neg
E Hol	Apache	-109.88	35.0108	11b	2020-10-28	wash	Neg	Neg
Verde Valley	Yavapia	-111.931	34.7597	1a	2020-10-28	burrow	Neg	Neg
Verde Valley	Yavapia	-111.931	34.7597	1b	2020-10-28	burrow	Neg	Neg
Verde Valley	Yavapia	-111.931	34.7597	2a	2020-10-28	burrow	Neg	Neg
Verde Valley	Yavapia	-111.931	34.7597	2b	2020-10-28	burrow	38.169	Neg
Verde Valley	Yavapia	-111.931	34.7597	3a	2020-10-28	burrow	Neg	Neg
Verde Valley	Yavapia	-111.931	34.7597	3b	2020-10-28	burrow	35.019	35.943
Verde Valley	Yavapia	-111.931	34.7597	4a	2020-10-28	burrow	37.338	39.936
Verde Valley	Yavapia	-111.931	34.7597	4b	2020-10-28	burrow	38.135	Neg
Verde Valley	Yavapia	-111.931	34.7597	5a	2020-10-28	burrow	Neg	37.133
Verde Valley	Yavapia	-111.931	34.7597	5b	2020-10-28	burrow	Neg	Neg
Verde Valley	Yavapia	-111.931	34.7597	6a	2020-10-28	burrow	Neg	Neg
Verde Valley	Yavapia	-111.931	34.7597	6b	2020-10-28	burrow	36.885	37.085
Verde Valley	Yavapia	-111.931	34.7597	7a	2020-10-28	burrow	Neg	Neg
Verde Valley	Yavapia	-111.931	34.7597	7b	2020-10-28	burrow	Neg	Neg
Verde Valley	Yavapia	-111.931	34.7597	8a	2020-10-28	burrow	Neg	Neg
Verde Valley	Yavapia	-111.931	34.7597	8b	2020-10-28	burrow	Neg	Neg
Verde Valley	Yavapia	-111.931	34.7597	9a	2020-10-28	burrow	Neg	Neg
Verde Valley	Yavapia	-111.931	34.7597	9b	2020-10-28	burrow	39.172	Neg
